# Functional Profiling of Tetraploid Astrocytes in Drug-Resistant Temporal Lobe Epilepsy

**DOI:** 10.64898/2026.01.30.26345206

**Authors:** Laura Cerrada-Gálvez, Rosario López-Rodríguez, Patricia Gonzalez-Tarno, Marcos Navares-Gómez, Paloma Pulido, Cristina Virginia Torres-Díaz, María C. Ovejero-Benito

**Affiliations:** Departamento de Ciencias Farmacéuticas y de la Salud, Facultad de Farmacia, Universidad San Pablo-CEU, CEU Universities, Urbanización Montepríncipe, 28660 Boadilla del Monte, Spain; Neurosurgery Department, Hospital Universitario de La Princesa, Madrid, Spain; Instituto de Investigación Sanitaria La Princesa (IIS-IP), Madrid, Spain; Clinical Pharmacology Department, Hospital Universitario de La Princesa, Faculty of Medicine, Universidad Autónoma de Madrid (UAM), Madrid, Spain

**Keywords:** astrocytes function, drug-resistant epilepsy, flow cytometry, polyploidy, reactive astrocytes, molecular pathogenicity

## Abstract

Epilepsy is one of the most prevalent neurological diseases, with 25-33% of patients developing drug-resistant epilepsy (DRE). The precise etiology of DRE remains unidentified. Recent studies have revealed an increase in tetraploid astrocytes in drug-resistant temporal lobe epilepsy (DR-TLE), a common subtype of DRE. This study aims to characterize the function of tetraploid astrocytes in the brain of subjects without central nervous system diseases and in DR-TLE. Cortical samples adjacent to the epileptogenic zone were obtained from DR-TLE patients undergoing resective neurosurgery and from postmortem donors without neurodegenerative, neurological, or psychiatric disorders. Tetraploid astrocytes were identified using the astrocytic marker NDRG2, and their functional characterization was assessed by evaluating markers of metabolism (ALDH1L1), transport (SOX9), electric function (NF1A), or reactive astrocytes (NFκB p65 and pSTAT3), via immunostaining followed by flow cytometry. Tetraploid astrocytes expressed all functional markers tested. The percentage of tetraploid astrocytes expressing ALDH1L1 or SOX9 was significantly increased in DR-TLE with respect to controls, whereas NF1A remained unchanged. Inflammatory markers pSTAT3 and NFκB p65 showed an upward trend in 4C astrocytes. In contrast, diploid (2C) astrocytes expressing these markers were reduced in DR-TLE, suggesting a functional shift toward polyploid cells in the DR-TLE cortex. Our findings suggest the preservation of markers of metabolism, transport and electric function in tetraploid astrocytes in physiological conditions and in DR-TLE patients. Moreover, the astrocytes with metabolic and transporter markers were significantly increased in DR-TLE. These findings point to tetraploid astrocytes as potential contributors to DR-TLE mechanisms.
