## Supplementary Table 1 for "Functional Profiling of Tetraploid Astrocytes in Drug-Resistant Temporal Lobe Epilepsy"

### Sheet: 1A ALDH1L1
SUPPLEMENTARY TABLE 1A ALDH1L1
	PREVIOUS GATE		SAMPLE	CONTROLS			PATIENTS			p-value
	Name	Supplementary Figure		Median (%)	Min (%)	Max (%)	Median (%)	Min (%)	Max (%)
	Singlets PI+	1C	ALDH1L1+	11.0	4.9	21.7	12.0	5.9	24.1	0.790
	ALDH1L1+	1D	ALDH1L1+ 2C	88.0	75.7	94.5	75.9	55.8	90.1	<0.001
			ALDH1L1+ 4C	6.8	4.2	10.0	9.4	5.2	14.8	<0.001
			ALDH1L1+ >4C	4.7	1.4	10.3	15.5	3.2	31.9	<0.001
	Singlets PI+	1C	NDRG2+	6.9	1.1	18.9	6.9	3.5	14.4	0.940
	NDRG2+	1F	NDRG2+ 2C	84.2	76.3	95.6	66.3	30.0	91.7	<0.001
			NDRG2+ 4C	8.2	5.0	12.9	11.0	7.7	13.2	0.001
			NDRG2+ >4C	7.5	1.4	12.8	22.4	3.3	34.7	0.001
	Singlets PI+	1C	NDRG2+ ALDH1L1+	6.4	1.1	12.5	6.0	3.5	12.1	0.710
	NDRG2+ ALDH1L1+		NDRG2+ ALDH1L1+ 2C	85.7	75.2	92.3	59.6	31.1	88.8	<0.001
			NDRG2+ ALDH1L1+ 4C	7.7	4.9	12.8	10.7	6.8	14.2	0.003
			NDRG2+ ALDH1L1+ >4C	8.4	2.9	14.4	27.4	4.4	37.1	0.002
	NDRG2+	1F	NDRG2+ expressing ALDH1L1	93.8	61.1	97.9	86.5	60.4	98.7	0.460
	NDRG2+ expressing ALDH1L1	1J	NDRG2+ expressing ALDH1L1 2C	85.1	75.8	92.1	62.9	29.6	88.6	<0.001
			NDRG2+ expressing ALDH1L1 4C	7.1	5.0	9.8	10.8	6.9	13.6	<0.001
			NDRG2+ expressing ALDH1L1 >4C	6.9	3.0	13.4	27.2	4.5	61.5	0.001
	Singlets PI+	1C	2C	96.1	94.0	98.2	92.7	90.1	96.2	<0.001
	2C	1H	2C ALDH1L1+	15.0	3.9	38.0	11.5	4.3	29.0	1000
			2C NDRG2+	8.0	0.6	25.5	6.8	1.5	17.4	0.320
	2C NDRG2+	1L	2C NDRG2+ expressing ALDH1L1	90.2	45.4	98.1	79.9	50.2	98.5	0.350
	Singlets PI+	1C	4C	2.7	1.4	3.6	4.3	1.9	7.5	<0.001
	4C	1H	4C ALDH1L1+	32.9	7.4	59.1	27.8	12.1	49.7	0.500
			4C NDRG2+	27.9	3.7	59.3	20.9	9.3	36.3	0.290
	4C NDRG2+	1O	4C NDRG2+ expressing ALDH1L1	88.2	54.3	99.5	88.0	71.7	99.4	1000
	Singlets PI+	1C	>4C	0.9	0.4	1.6	3.2	0.4	7.0	<0.001
	>4C	1H	>4C ALDH1L1+	72.0	12.9	86.6	66.6	25.1	87.2	0.320
			>4C NDRG2+	75.0	32.3	95.1	64.8	31.6	89.1	0.087
	>4C NDRG2+	1R	>4C NDRG2+ expressing ALDH1L1	91.3	85.4	98.5	92.1	81.5	99.5	0.730

### Sheet: 1B SOX9
SUPPLEMENTARY TABLE 1B SOX9
	PREVIOUS GATE		SAMPLE	CONTROLS			PATIENTS			p-value
	Name	Supplementary Figure		Median (%)	Min (%)	Max (%)	Median (%)	Min (%)	Max (%)
	Singlets PI+	1C	SOX9+	33.8	18.7	55.3	40.6	16.8	64.1	0.390
	SOX9+	1D	SOX9+ 2C	90.3	83.9	94.2	81.0	66.4	90.2	<0.001
			SOX9+ 4C	4.9	3.8	8.3	7.4	5.1	10.9	0.005
			SOX9+ >4C	4.3	2.0	6.2	10.9	4.1	20.6	<0.001
	Singlets PI+	1C	NDRG2+	15.7	9.6	25.9	14.3	6.6	34.2	0.380
	NDRG2+	1F	NDRG2+ 2C	83.5	73.6	90.3	65.6	51.2	86.2	<0.001
			NDRG2+ 4C	6.9	4.1	9.6	10.0	6.0	14.3	0.001
			NDRG2+ >4C	8.0	4.6	11.3	23.2	7.9	38.9	<0.001
	Singlets PI+	1C	NDRG2+ SOX9+	14.6	9.3	26.8	14.7	6.4	34.5	0.580
	NDRG2+ SOX9+		NDRG2+ SOX9+ 2C	83.8	73.8	90.1	65.8	51.0	86.2	<0.001
			NDRG2+ SOX9+ 4C	6.8	4.2	10	9.9	5.9	13.8	0.002
			NDRG2+ SOX9+ >4C	8.5	4.4	11.8	23.4	7.9	38.0	<0.001
	NDRG2+	1F	NDRG2+ expressing SOX9	98.9	90.4	99.9	98.8	93.3	99.9	0.670
	NDRG2+ expressing SOX9	1J	NDRG2+ expressing SOX9 2C	83.7	73.7	90.0	65.1	51.1	86.2	<0.001
			NDRG2+ expressing SOX9 4C	6.8	4.2	9.9	10.0	5.9	13.7	0.002
			NDRG2+ expressing SOX9 >4C	8.7	4.4	11.7	23.8	7.9	38.9	<0.001
	Singlets PI+	1C	2C	94.2	89.8	97.1	89.3	82.4	94.1	<0.001
	2C	1H	2C SOX9+	32.1	17.8	54.3	37.1	12.6	60.8	0.490
			2C NDRG2+	13.4	8.6	23.7	10.6	4.2	29.2	0.092
	2C NDRG2+	1L	2C NDRG2+ expressing SOX9	99.4	90.5	100	98.9	93.4	99.8	0.910
	Singlets PI+	1C	4C	3.1	2.1	6.8	5.8	3.9	7.4	<0.001
	4C	1H	4C SOX9+	56.9	31.3	71.1	52.7	30.9	84.6	0.840
			4C NDRG2+	31.3	21.1	49.2	23.9	12.9	37.5	0.015
	4C NDRG2+	1O	4C NDRG2+ expressing SOX9	98.1	92.7	100	98.4	92.7	100	0.460
	Singlets PI+	1C	>4C	1.9	0.7	4.2	4.6	1.9	7.6	<0.001
	>4C	1H	>4C SOX9+	86.1	72.9	96.5	86.7	66.1	97.6	0.880
			>4C NDRG2+	78.6	57.9	94.9	66.4	48.8	92.7	0.016
	>4C NDRG2+	1R	>4C NDRG2+ expressing SOX9	97.8	89.3	99.5	98.9	95.1	100	0.066

### Sheet: 1C NF1A
SUPPLEMENTARY TABLE 1C NF1A
	PREVIOUS GATE		SAMPLE	CONTROLS			PATIENTS			p-value
	Name	Supplementary Figure		Median (%)	Min (%)	Max (%)	Median (%)	Min (%)	Max (%)
	Singlets PI+	1C	NF1A+	29.6	18.1	48.7	27.4	9.1	42.0	0.190
	NF1A+	1D	NF1A+ 2C	5.6	4.2	9.7	7.6	4.1	11.5	<0.001
			NF1A+ 4C	88.6	78.8	93.6	78.2	54.6	89.5	0.021
			NF1A+ >4C	5.8	2.2	13.7	14.2	4.0	35.1	<0.001
	Singlets PI+	1C	NDRG2+	18.7	5.0	30.1	16.2	5.5	39.3	0.490
	NDRG2+	1F	NDRG2+ 2C	82.1	68.0	89.7	69.5	47.0	85.3	0.002
			NDRG2+ 4C	7.0	4.7	11.8	8.7	4.5	13.5	0.360
			NDRG2+ >4C	8.5	4.6	11.3	23.5	7.9	38.9	<0.001
	Singlets PI+	1C	NDRG2+ NF1A+	19.0	5.3	29.3	14.4	5.2	34.1	0.500
	NDRG2+ NF1A+		NDRG2+ NF1A+ 2C	83.1	68.5	90.0	69.1	44.8	85.6	0.002
			NDRG2+ NF1A+ 4C	6.8	4.6	11.9	8.8	4.5	12.9	0.300
			NDRG2+ NF1A+ >4C	9.3	4.7	19.5	22.5	9.0	43.7	<0.001
	NDRG2+	1F	NDRG2+ expressing NF1A	96.2	92.6	99.1	93.4	71.6	99.3	0.170
	NDRG2+ expressing NF1A	1J	NDRG2+ expressing NF1A 2C	82.6	67.4	89.9	68.2	44.6	85.5	0.001
			NDRG2+ expressing NF1A 4C	7.0	4.6	11.4	8.8	4.5	13.0	0.380
			NDRG2+ expressing NF1A >4C	9.4	4.8	20.1	23.3	9.1	44.1	<0.001
	Singlets PI+	1C	2C	94.0	88.1	97.6	89.9	82.2	95.3	<0.001
	2C	1H	2C NF1A+	28.1	17.0	45.3	23.3	6.5	33.7	0.071
			2C NDRG2+	16.9	4.0	25.7	12.2	3.1	33.8	0.210
	2C NDRG2+	1L	2C NDRG2+ expressing NF1A	97.3	94.8	99.8	91.8	63.6	99.5	0.030
	Singlets PI+	1C	4C	4.1	1.6	5.8	5.1	2.7	7.3	0.023
	4C	1H	4C NF1A+	52.1	36.0	74.0	38.8	16.6	51.5	0.002
			4C NDRG2+	35.6	28.2	57.1	24.1	10.8	40.0	0.002
	4C NDRG2+	1O	4C NDRG2+ expressing NF1A	96.3	89.8	100	93.6	83.4	100	0.320
	Singlets PI+	1C	>4C	2.2	0.8	6.1	5.1	1.6	10.7	<0.001
	>4C	1H	>4C NF1A+	85.1	55.0	97.2	71.8	58.8	91.2	0.047
			>4C NDRG2+	84.0	55.4	97.6	71.5	47.9	95.8	0.059
	>4C NDRG2+	1R	>4C NDRG2+ expressing NF1A	93.4	85.2	99.4	95.9	83.9	99.2	0.220

### Sheet: 1D pSTAT3
SUPPLEMENTARY TABLE 1D pSTAT3
	PREVIOUS GATE		SAMPLE	CONTROLS			PATIENTS			p-value
	Name	Supplementary Figure		Median (%)	Min (%)	Max (%)	Median (%)	Min (%)	Max (%)
	Singlets PI+	1C	pSTAT3+	23.0	9.9	32.8	26.6	7.3	58.5	0.740
	pSTAT3+	1D	pSTAT3+ 2C	92.7	85.2	97.2	83.1	73.5	95.3	<0.001
			pSTAT3+ 4C	5.0	2.4	9.5	7.7	3.7	9.6	0.059
			pSTAT3+ >4C	2.3	0.5	5.9	9.3	1.0	18.4	<0.001
	Singlets PI+	1C	NDRG2+	10.5	4.2	18.6	11.5	2.4	41.7	0.950
	NDRG2+	1F	NDRG2+ 2C	87.0	72.8	96.1	72.8	30.1	93.6	<0.001
			NDRG2+ 4C	7.0	3.0	16.5	9.2	4.3	19.0	0.190
			NDRG2+ >4C	6.0	0.9	11.7	18.7	1.6	51.7	<0.001
	Singlets PI+	1C	NDRG2+ pSTAT3+	10.6	4.1	18.3	9.5	2.1	34.4	0.910
	NDRG2+ pSTAT3+		NDRG2+ pSTAT3+ 2C	87.9	72.8	96.4	72.7	31.5	94.0	0.001
			NDRG2+ pSTAT3+ 4C	6.7	2.7	13.5	9.1	4.1	13.4	0.170
			NDRG2+ pSTAT3+ >4C	5.5	0.9	9.9	19.0	1.5	56.8	<0.001
	NDRG2+	1F	NDRG2+ expressing pSTAT3	93.6	80.9	98.9	96.2	90.3	99.5	0.180
	NDRG2+ expressing pSTAT3	1J	NDRG2+ expressing pSTAT3 2C	86.1	71.1	93.9	66.7	30.3	93.8	<0.001
			NDRG2+ expressing pSTAT3 4C	8.0	4.1	13.8	10.0	4.7	13.7	0.150
			NDRG2+ expressing pSTAT3 >4C	6.5	2.0	10.7	23.0	1.6	58.3	0.001
	Singlets PI+	1C	2C	95.6	92.3	98.2	90.2	86.3	96.8	<0.001
	2C	1H	2C pSTAT3+	21.7	8.7	27.1	20.4	5.8	39.6	0.880
			2C NDRG2+	7.5	3.8	14.9	7.3	1.0	21.4	0.530
	2C NDRG2+	1L	2C NDRG2+ expressing pSTAT3	94.7	83.0	99.2	95.8	86.7	99.6	0.570
	Singlets PI+	1C	4C	3.3	1.3	4.8	5.6	2.6	8.2	<0.001
	4C	1H	4C pSTAT3+	37.7	23.2	51.9	31.2	16.0	56.5	0.120
			4C NDRG2+	22.5	14.9	30.3	16.5	5.3	40.1	0.140
	4C NDRG2+	1O	4C NDRG2+ expressing pSTAT3	89.2	76.1	97.2	93.6	78.9	98.5	0.100
	Singlets PI+	1C	>4C	1.0	0.4	1.7	4.0	0.6	6.0	<0.001
	>4C	1H	>4C pSTAT3+	66.7	41.3	81.4	60.0	43.0	73.8	0.080
			>4C NDRG2+	63.8	50.2	77.1	51.2	21.2	68.3	0.006
	>4C NDRG2+	1R	>4C NDRG2+ expressing pSTAT3	91.2	81.7	96.7	94.0	85.4	99.1	0.090

### Sheet: 1E P65
SUPPLEMENTARY TABLE 1E p65
	PREVIOUS GATE		SAMPLE	CONTROLS			PATIENTS			p-value
	Name	Supplementary Figure		Median (%)	Min (%)	Max (%)	Median (%)	Min (%)	Max (%)
	Singlets PI+	1C	p65+	56.0	6.7	74.8	33.4	22.1	78.0	0.140
	p65+	1D	p65+ 2C	88.9	84.5	95.7	82.7	70.4	90.5	<0.001
			p65+ 4C	5.7	2.9	9.8	8.3	4.3	11.0	0.016
			p65+ >4C	3.8	1.0	7.0	8.5	4.7	19.1	<0.001
	Singlets PI+	1C	NDRG2+	8.9	0.5	49.2	11.9	0.4	25.4	0.690
	NDRG2+	1F	NDRG2+ 2C	80.5	51.5	88.0	56.9	30.9	84.9	0.001
			NDRG2+ 4C	9.9	6.6	16.4	11.2	5.6	20.4	0.340
			NDRG2+ >4C	7.3	4.8	27.8	25.9	8.6	52.9	<0.001
	Singlets PI+	1C	NDRG2+ p65+	9.3	0.5	52.3	12.0	0.4	26.2	0.720
	NDRG2+ p65+		NDRG2+ p65+ 2C	81.0	52.0	89.2	57.9	33.2	84.5	<0.001
			NDRG2+ p65+ 4C	9.4	6.3	15.1	10.8	5.5	21.0	0.140
			NDRG2+ p65+ >4C	6.8	3.6	27.1	26.3	8.3	53.6	<0.001
	NDRG2+	1F	NDRG2+ expressing p65	98.9	95.6	99.6	98.3	95.3	100	0.560
	NDRG2+ expressing p65	1J	NDRG2+ expressing p65 2C	80.4	50.8	88.9	56.8	31.5	84.2	0.001
			NDRG2+ expressing p65 4C	9.7	6.0	17.5	10.6	5.5	15.7	0.570
			NDRG2+ expressing p65 >4C	7.0	4.1	29.3	27.7	8.7	59.8	<0.001
	Singlets PI+	1C	2C	94.0	89.7	97.3	90.1	85.4	95.2	<0.001
	2C	1H	2C p65+	54.4	6.0	73.0	29.7	16.9	76.2	0.097
			2C NDRG2+	7.9	0.3	45.7	6.4	0.2	23.5	0.500
	2C NDRG2+	1L	2C NDRG2+ expressing p65	99.3	97.1	99.9	9.1	92.9	100	0.130
	Singlets PI+	1C	4C	3.9	2.1	7.1	5.8	3.4	8.4	0.014
	4C	1H	4C p65+	76.0	9.1	90.0	55.8	31.9	92.1	0.190
			4C NDRG2+	30.3	1.3	76.5	27.9	0.9	50.9	0.440
	4C NDRG2+	1O	4C NDRG2+ expressing p65	98.6	97.1	100	98.5	95.9	100	0.660
	Singlets PI+	1C	>4C	1.9	0.6	3.7	3.8	1.5	6.6	<0.001
	>4C	1H	>4C p65+	91.7	79.2	98.5	88.8	75.0	99.2	0.480
			>4C NDRG2+	78.1	19.3	95.4	65.5	14.2	89.6	0.160
	>4C NDRG2+	1R	>4C NDRG2+ expressing p65	97.5	91.7	100	99.2	98.3	100	0.006
